# Immune profiling, microbiome, metabolomics, and gut physiology of a 1-year controlled human hookworm infection

**DOI:** 10.1101/2023.03.14.23287270

**Authors:** Francesco Vacca, Brittany Lavender, Sophia-Louise Noble, Alissa Cait, Kate Maclean, John Mamum, Bibek Yumnam, Tama Te Kawa, Thomas C Mules, Laura Ferrer-Font, Jeffry S. Tang, Olivier Gasser, Graham Le Gros, Mali Camberis, Stephen Inns

## Abstract

The observation that experimental helminth infection can be associated with immunomodulation and suppression of inflammatory diseases at distal tissue sites, has been used as rationale for trialing helminths such as *Necator americanus* for the treatment of inflammatory disorders in humans. However, the lack of sufficient knowledge of the immunological interplay between human host and parasite in a controlled infection setting limits ongoing clinical intervention studies. In this one-year longitudinal study, healthy volunteers were recruited and infected with *N. americanus*. Changes in immune responses, microbiome, plasma metabolome and gut physiology were examined over the course of the one-year period. All participants were successfully infected as confirmed by detectable eggs in the feces and adult worms visualized in the intestine. In general, individual variation in immune cells, serum cytokines, fecal microbiome and plasma metabolites were greater than changes induced by the infection. Nevertheless, eosinophils, serum IL-5, and fecal eosinophil degranulation markers transiently increased in the acute phase of infection. In addition, while we observed stability in microbial community composition through the course of infection, we found a difference in the microbial community composition of participants with moderate gastrointestinal symptoms. No significant changes were observed in gut physiology measured using Smartpill^TM^, except for a decrease in small bowel pH. Untargeted plasma metabolomics analysis of participant plasma over the course of infection revealed enrichment in tryptophan metabolism following infection which was associated with increased CTLA-4 expression on regulatory T cells (T_REGS_), CRTH2^+^ T helper 2 cells (T_H_2) and CCR6^+^ T helper 9 cells (T_H_9). In conclusion, hookworm infection is well tolerated and represents an innovative platform for investigating immunomodulatory properties of hookworm infection in a therapeutic clinical setting.

**One Sentence Summary:** Controlled human hookworm infection changes immune-linked metabolic pathways
