## Supplementary material for "Immune profiling, microbiome, metabolomics, and gut physiology of a 1-year controlled human hookworm infection": Data File S4

### Sheet: All annotated metabolites
Data File S4. Accurate masses and retention times of all annotated metabolites detected in plasma analyzed using negative and positive electrospray ionization modes.
No	Plasma metabolite	Mode	Adduct type	Average Rt(min)	Average m/z	Reference m/z	Formula	Ontology	INCHIKEY	SMILES
1	Gentiobiose	Positive	[M+Na]+	10.516	365.105	365.105	C12H22O11	O-glycosyl compounds	DLRVVLDZNNYCBX-CQUJWQHSSA-N	OCC1OC(OCC2OC(O)C(O)C(O)C2O)C(O)C(O)C1O
2	(1R,2R,5R,5'S,6S,8aS)-6-(acetyloxy)-2,5,8a-trimethyl-5''-oxo-octahydro-2H-dispiro[naphthalene-1,2':5',3''-bis(oxolane)]-5-ylmethyl acetate	Positive	[M+Na]+	5.684	459.249	459.24	C24H36O7	Diterpene lactones	JZNGEGWFNPRYBH-URQJKXJZSA-N	O=C(OCC1(C)C(OC(=O)C)CCC2(C)C1CCC(C)C32OC4(COC(=O)C4)CC3)C
3	(2R)-6-methylpiperidine-2-carboxylic acid	Positive	[M+H]+	6.137	144.102	144.1	C7H13NO2	L-alpha-amino acids	IHLDCUQUFBWSJU-PRJDIBJQSA-N	O=C(O)C1NC(C)CCC1
4	(5E)-6,10-dimethyl-5,9-undecadien-2-one	Positive	[M+Na]+	9.083	217.154	217.16	C13H22O	Acyclic monoterpenoids	HNZUNIKWNYHEJJ-FMIVXFBMSA-N	O=C(C)CCC=C(C)CCC=C(C)C
5	1-Lauroyl-2-hydroxy-sn-glycero-3-phosphocholine	Positive	[M+H]+	5.927	440.277	440.277	C20H42NO7P	1-acyl-sn-glycero-3-phosphocholines	BWKILASWCLJPBO-LJQANCHMSA-N	CCCCCCCCCCCC(=O)OC[C@@H](O)COP([O-])(=O)OCC[N+](C)(C)C
6	1,3-Dimethylurate	Negative	[M-H]-	3.478	195.052	195.052	C7H8N4O3	Xanthines	OTSBKHHWSQYEHK-UHFFFAOYSA-N	CN1C2=C(N=C(O)N2)C(=O)N(C)C1=O
7	2-Hydroxyvaleric acid	Negative	[M-H]-	5.438	117.055	117.056	C5H10O3	Hydroxy fatty acids	JRHWHSJDIILJAT-UHFFFAOYNA-N	CCCC(O)C(O)=O
8	2-Phenylacetamide	Positive	[M+H]+	9.017	136.075	136.076	C8H9NO	Phenylacetamides	LSBDFXRDZJMBSC-UHFFFAOYSA-N	N=C(O)CC=1C=CC=CC1
9	3-carboxy-4-methyl-5-propyl-2-furanpropanoic acid	Negative	[M-H]-	4.426	239.093	239.093	C12H16O5	Furanoid fatty acids	WMCQWXZMVIETAO-UHFFFAOYSA-N	O=C(O)C1=C(OC(=C1C)CCC)CCC(=O)O
10	3-Formylindole	Positive	[M+H]+	7.92	146.06	146.06	C9H7NO	Indoles	OLNJUISKUQQNIM-UHFFFAOYSA-N	O=CC1=CNC2=CC=CC=C12
11	3-hydroxy-1,2-dimethylpyridin-4(1H)-one	Positive	[M+H]+	6.413	140.068	140.07	C7H9NO2	Methylpyridines	TZXKOCQBRNJULO-UHFFFAOYSA-N	O=C1C=CN(C(=C1O)C)C
12	3-Hydroxyanthranilic acid	Positive	[M+H]+	9.321	154.058	154.05	C7H7NO3	Hydroxybenzoic acid derivatives	WJXSWCUQABXPFS-UHFFFAOYSA-N	c1cc(c(c(c1)O)N)C(=O)O
13	3-Hydroxypyridine	Negative	[M-H]-	7.907	94.0293	94.0298	C5H5NO	Hydroxypyridines	GRFNBEZIAWKNCO-UHFFFAOYSA-N	OC1=CN=CC=C1
14	3-Indoxyl sulfate	Negative	[M-H]-	10.982	212.002	212.002	C8H7NO4S	Arylsulfates	BXFFHSIDQOFMLE-UHFFFAOYSA-N	OS(=O)(=O)OC1=CNC2=CC=CC=C12
15	4-Hydroxybenzoate	Negative	[M-H]-	9.613	137.024	137.024	C7H6O3	Hydroxybenzoic acid derivatives	FJKROLUGYXJWQN-UHFFFAOYSA-N	O=C(O)C1=CC=C(O)C=C1
16	4-Hydroxybenzoylcholine	Positive	[M]+	6.719	224.128	224.128	C12H18NO3	Benzoic acid esters	BAPAICNRGIBFJT-UHFFFAOYSA-O	C[N+](C)(C)CCOC(O)=C1C=CC(=O)C=C1
17	4-Hydroxymandelonitrile	Positive	[M+H]+	10.305	150.052	150.055	C8H7NO2	1-hydroxy-2-unsubstituted benzenoids	HOOOPXDSCKBLFG-UHFFFAOYNA-N	N#CC(O)C1=CC=C(O)C=C1
18	4-Pyridoxate	Negative	[M-H]-	8.72	182.046	182.046	C8H9NO4	Pyridinecarboxylic acids	HXACOUQIXZGNBF-UHFFFAOYSA-N	CC1=C(O)C(C(O)=O)=C(CO)C=N1
19	5-Methoxypsoralen	Negative	[M-H]-	7.345	215.033	215.035	C12H8O4	5-methoxypsoralens	BGEBZHIAGXMEMV-UHFFFAOYSA-N	O=C1OC=2C=C3OC=CC3=C(OC)C2C=C1
20	5-Methylcytosine	Positive	[M+H]+	10.29	126.062	126.066	C5H7N3O	Hydroxypyrimidines	LRSASMSXMSNRBT-UHFFFAOYSA-N	CC1=CN=C(O)NC1=N
21	Acetylcarnitine	Positive	[M]+	2.948	204.123	204.122	C9H18NO4	Acyl carnitines	RDHQFKQIGNGIED-UHFFFAOYNA-O	O=C(OC(CC(=O)O)C[N+](C)(C)C)C
22	Alanine	Positive	[M+H]+	9.792	90.0546	90.055	C3H7NO2	Alanine and derivatives	QNAYBMKLOCPYGJ-UHFFFAOYNA-N	CC(N)C(O)=O
23	Arginine	Positive	[M+H]+	9.046	175.119	175.119	C6H14N4O2	Arginine and derivatives	ODKSFYDXXFIFQN-UHFFFAOYSA-N	O=C(O)C(N)CCCN=C(N)N
24	Asparagine	Positive	[M+H]+	10.794	133.06	133.061	C4H8N2O3	Asparagine and derivatives	DCXYFEDJOCDNAF-UHFFFAOYNA-N	NC(CC(O)=N)C(O)=O
25	Atractylenolide II	Positive	[M+Na]+	9.036	255.137	255.13	C15H20O2	Eudesmanolides, secoeudesmanolides, and derivatives	OQYBLUDOOFOBPO-KCQAQPDRSA-N	O=C1OC2C(=C1C)CC3C(=C)CCCC3(C)C2
26	aurapten	Negative	[M-H]-	6.909	297.153	297.15	C19H22O3	Terpene lactones	RSDDHGSKLOSQFK-RVDMUPIBSA-N	O=C1OC=2C=C(OCC=C(C)CCC=C(C)C)C=CC2C=C1
27	Azelaic acid	Negative	[M-H]-	3.376	187.098	187.098	C9H16O4	Medium-chain fatty acids	BDJRBEYXGGNYIS-UHFFFAOYSA-N	O=C(O)CCCCCCCC(=O)O
28	Bilirubin	Negative	[M-H]-	2.668	583.257	583.256	C33H36N4O6	Bilirubins	BPYKTIZUTYGOLE-IFADSCNNSA-N	O=C(O)CCC1=C(NC(C=C2N=C(O)C(=C2C=C)C)=C1C)CC=3NC(C=C4N=C(O)C(C=C)=C4C)=C(C3CCC(=O)O)C
29	Biliverdin	Positive	[M+H]+	5.943	583.255	583.255	C33H34N4O6	Bilirubins	QBUVFDKTZJNUPP-UHFFFAOYSA-N	O=C(O)CCC=1C(N=C(C=C2N=C(O)C(C=C)=C2C)C1C)=CC=3NC(C=C4N=C(O)C(=C4C=C)C)=C(C3CCC(=O)O)C
30	Butyryl carnitine	Positive	[M+H]+	1.494	232.154	232.155	C11H21NO4	Acyl carnitines	LRCNOZRCYBNMEP-UHFFFAOYNA-N	O=C([O-])CC(OC(=O)C(C)C)C[N+](C)(C)C
31	Caffeine	Positive	[M+H]+	0.761	195.087	195.088	C8H10N4O2	Xanthines	RYYVLZVUVIJVGH-UHFFFAOYSA-N	CN1C=NC2=C1C(=O)N(C)C(=O)N2C
32	Carnitine	Positive	[M+H]+	6.529	162.113	162.112	C7H15NO3	Carnitines	PHIQHXFUZVPYII-ZCFIWIBFSA-N	C[N+](C)(C)C[C@H](O)CC([O-])=O
33	Chlorothalonil-4-hydroxy	Negative	[M-H]-	4.669	244.908	244.908	C8HCl3N2O	Benzonitriles	MDQKYGOECVSPIW-UHFFFAOYSA-N	C(C1=C(C(C#N)=C(C(=C1Cl)Cl)O)Cl)#N
34	Cholesterol	Positive	[M+H-H2O]-	0.716	369.351	369.352	C27H46O	Cholesterols and derivatives	HVYWMOMLDIMFJA-UHFFFAOYSA-N	OC1CC2=CCC3C(CCC4(C)C(CCC34)C(C)CCCC(C)C)C2(C)CC1
35	Choline	Positive	[M]+	10.823	104.106	104.106	C5H14NO	Cholines	OEYIOHPDSNJKLS-UHFFFAOYSA-N	C[N+](C)(C)CCO
36	Citrulline	Positive	[M+H]+	11.293	176.103	176.103	C6H13N3O3	L-alpha-amino acids	RHGKLRLOHDJJDR-BYPYZUCNSA-N	N[C@@H](CCCNC(O)=N)C(O)=O
37	Creatine	Positive	[M+H]+	9.322	132.077	132.08	C4H9N3O2	Alpha amino acids and derivatives	CVSVTCORWBXHQV-UHFFFAOYSA-N	O=C(O)CN(C(=N)N)C
38	Creatinine	Positive	[M+H]+	2.621	114.066	114.066	C4H7N3O	Alpha amino acids and derivatives	DDRJAANPRJIHGJ-UHFFFAOYSA-N	N=C1N=C(O)CN1C
39	Cystine	Positive	[M+H]+	13.333	241.031	241.031	C6H12N2O4S2	L-cysteine-S-conjugates	LEVWYRKDKASIDU-UHFFFAOYNA-N	NC(CSSCC(N)C(O)=O)C(O)=O
40	Decanoyl-L-carnitine	Positive	[M+H]+	1.422	316.248	316.248	C17H33NO4	Acyl carnitines	LZOSYCMHQXPBFU-UHFFFAOYSA-N	O=C([O-])CC(OC(=O)CCCCCCCCC)C[N+](C)(C)C
41	Dehydroisoandrosterone sulfate	Negative	[M-H]-	6.869	367.159	367.158	C19H28O5S	Sulfated steroids	CZWCKYRVOZZJNM-UHFFFAOYNA-N	O=C1CCC2C3CC=C4CC(OS(=O)(=O)O)CCC4(C)C3CCC12C
42	Dodecylbenzenesulfonic acid	Negative	[M-H]-	6.547	325.184	325.184	C18H30O3S	Benzenesulfonic acids and derivatives	KWXICGTUELOLSQ-UHFFFAOYSA-N	CCCCCCCCCCCCC1=CC=C(C=C1)S(O)(=O)=O
43	Ecgonine	Positive	[M+H]+	7.557	186.112	186.112	C9H15NO3	Tropane alkaloids	PHMBVCPLDPDESM-UHFFFAOYNA-N	O=C(O)C1C(O)CC2N(C)C1CC2
44	Ectoine	Positive	[M+H]+	8.605	143.081	143.082	C6H10N2O2		WQXNXVUDBPYKBA-YFKPBYRVSA-N	O=C(O)C1NC(=NCC1)C
45	Ergothioneine	Positive	[M+H]+	9.172	230.095	230.096	C9H15N3O2S	Histidine and derivatives	SSISHJJTAXXQAX-UHFFFAOYNA-N	O=C(O)C(CC1=CN=C([S-])N1)[N+](C)(C)C
46	Erucamide	Positive	[M+H]+	0.716	338.343	338.342	C22H43NO	Fatty amides	UAUDZVJPLUQNMU-UHFFFAOYSA-N	N=C(O)CCCCCCCCCCCC=CCCCCCCCC
47	Glutamine	Positive	[M+H]+	10.581	147.076	147.076	C5H10N2O3	Alpha amino acids	ZDXPYRJPNDTMRX-VKHMYHEASA-N	N[C@@H](CCC(O)=N)C(O)=O
48	Glycocholate	Negative	[M-H]-	10.039	464.302	464.301	C26H43NO6	Glycinated bile acids and derivatives	RFDAIACWWDREDC-RGWSMLPJSA-N	O=C(O)CNC(=O)CCC(C)C1CCC2C3C(O)CC4CC(O)CCC4(C)C3CC(O)C12C
49	Glycodeoxycholic acid	Positive	[M+Na]+	7.997	472.304	472.303	C26H43NO5		WVULKSPCQVQLCU-JKPPYMBGSA-N	O=C(O)CN=C(O)CCC(C)C1CCC2C3CCC4CC(O)CCC4(C)C3CC(O)C12C
50	Glycohyodeoxycholic acid	Negative	[M-H]-	7.941	448.307	448.307	C26H43NO5	Glycinated bile acids and derivatives	SPOIYSFQOFYOFZ-BRDORRHWSA-N	O=C(O)CN=C(O)CCC(C)C1CCC2C3CC(O)C4CC(O)CCC4(C)C3CCC12C
51	Hippurate	Negative	[M-H]-	8.492	178.051	178.05	C9H9NO3	Hippuric acids	QIAFMBKCNZACKA-UHFFFAOYSA-N	O=C(O)CNC(=O)C=1C=CC=CC1
52	Histidine	Positive	[M+H]+	9.799	156.077	156.077	C6H9N3O2	Histidine and derivatives	HNDVDQJCIGZPNO-YFKPBYRVSA-N	N[C@@H](CC1=CN=CN1)C(O)=O
53	HydroxyButyric acid	Negative	[M-H]-	6.83	103.04	103.04	C4H8O3	Alpha hydroxy acids and derivatives	AFENDNXGAFYKQO-VKHMYHEASA-N	CC[C@H](O)C(O)=O
54	Hypoxanthine	Positive	[M+H]+	4.304	137.046	137.046	C5H4N4O	Hypoxanthines	FDGQSTZJBFJUBT-UHFFFAOYSA-N	OC1=NC=NC=2NC=NC12
55	Indolelactic acid	Negative	[M-H]-	7.846	204.066	204.067	C11H11NO3	Indolyl carboxylic acids and derivatives	XGILAAMKEQUXLS-UHFFFAOYNA-N	O=C(O)C(O)CC1=CNC=2C=CC=CC21
56	Isoleucine	Positive	[M+H]+	7.76	132.102	132.102	C6H13NO2	L-alpha-amino acids	LRQKBLKVPFOOQJ-UHFFFAOYSA-N	CCCCC(C(=O)O)N
57	Kynurenine	Positive	[M+H]+	7.657	209.092	209.092	C10H12N2O3	Alkyl-phenylketones	YGPSJZOEDVAXAB-UHFFFAOYSA-N	O=C(O)C(N)CC(=O)C=1C=CC=CC1N
58	lenticin	Positive	[M+H]+	5.584	247.144	247.144	C14H18N2O2	Alpha amino acids	AOHCBEAZXHZMOR-UHFFFAOYSA-N	O=C([O-])C(CC1=CNC=2C=CC=CC21)[N+](C)(C)C
59	Leucine	Positive	[M+H]+	7.598	132.101	132.102	C6H13NO2	L-alpha-amino acids	LRQKBLKVPFOOQJ-UHFFFAOYSA-N	CCCCC(C(=O)O)N
60	Lysine	Positive	[M+H]+	9.576	147.113	147.113	C6H14N2O2	D-alpha-amino acids	KDXKERNSBIXSRK-YFKPBYRVSA-N	NCCCC[C@H](N)C(O)=O
61	Melibiose	Positive	[M+Na]+	9.871	365.106	365.105	C12H22O11	O-glycosyl compounds	DLRVVLDZNNYCBX-ZZFZYMBESA-N	OCC1OC(OCC2OC(O)C(O)C(O)C2O)C(O)C(O)C1O
62	Methionine	Positive	[M+H]+	8.117	150.058	150.058	C5H11NO2S	Methionine and derivatives	FFEARJCKVFRZRR-UHFFFAOYSA-N	O=C(O)C(N)CCSC
63	N-alpha-Acetyl-L-ornithine	Negative	[M-H]-	10.25	173.093	173.093	C7H14N2O3	N-acyl-L-alpha-amino acids	JRLGPAXAGHMNOL-LURJTMIESA-N	CC(O)=N[C@@H](CCCN)C(O)=O
64	N,N-Dimethylarginine	Positive	[M+H]+	7.969	203.15	203.15	C8H18N4O2	NA	NWGZOALPWZDXNG-UHFFFAOYNA-N	O=C(O)C(N(C)C)CCCNC(=N)N
65	Ornithine	Positive	[M+H]+	9.783	133.097	133.097	C5H12N2O2	Alpha amino acids	AHLPHDHHMVZTML-UHFFFAOYSA-N	O=C(O)C(N)CCCN
66	Pantothenic acid	Negative	[M-H]-	5.872	218.103	218.103	C9H17NO5	Secondary alcohols	GHOKWGTUZJEAQD-ZETCQYMHSA-N	CC(C)(CO)[C@@H](O)C(O)=NCCC(O)=O
67	Paracetamol	Positive	[M+H]+	1.171	152.07	152.071	C8H9NO2	1-hydroxy-2-unsubstituted benzenoids	RZVAJINKPMORJF-UHFFFAOYSA-N	CC(O)=NC1=CC=C(O)C=C1
68	Phenethylacetate	Positive	[M+H]+	0.698	165.09	165.091	C10H12O2	Benzene and substituted derivatives	MDHYEMXUFSJLGV-UHFFFAOYSA-N	O=C(OCCC=1C=CC=CC1)C
69	phenylacetylglutamine	Positive	[M+H]+	11.243	265.118	265.118	C13H16N2O4	N-acyl-alpha amino acids	JFLIEFSWGNOPJJ-JTQLQIEISA-N	O=C(O)C(N=C(O)CC=1C=CC=CC1)CCC(=N)O
70	Phenylalanine	Positive	[M+H]+	7.508	166.086	166.086	C9H11NO2			O=C(O)C(N)Cc1ccccc1
71	Pipecolic acid	Positive	[M+H]+	7.212	130.086	130.086	C6H11NO2	Alpha amino acids	HXEACLLIILLPRG-YFKPBYRVSA-N	C1CCN[C@@H](C1)C(=O)O
72	Pipecolinic acid	Positive	[M+H]+	8.292	130.086	130.086	C6H11NO2	Alpha amino acids	HXEACLLIILLPRG-UHFFFAOYNA-N	OC(=O)C1CCCCN1
73	Piperine	Positive	[M+H]+	0.717	286.143	286.144	C17H19NO3	Alkaloids and derivatives	MXXWOMGUGJBKIW-YPCIICBESA-N	O=C(\C=C\C=C\C1=CC2=C(OCO2)C=C1)N1CCCCC1
74	Proline	Positive	[M+H]+	8.208	116.07	116.071	C5H9NO2	Proline and derivatives	ONIBWKKTOPOVIA-UHFFFAOYNA-N	OC(=O)C1CCCN1
75	Proline-hydroxyproline	Positive	[M+H]+	10.434	229.127	229.118	C10H16N2O4	Dipeptides	ONPXCLZMBSJLSP-UHFFFAOYNA-N	O=C(O)C1N(C(=O)C2NCCC2)CC(O)C1
76	Pseudouridine	Negative	[M-H]-	5.752	243.062	243.062	C9H12N2O6	Nucleoside and nucleotide analogues	PTJWIQPHWPFNBW-UHFFFAOYNA-N	OC1=NC=C(C(O)=N1)C2OC(CO)C(O)C2O
77	Pyroglutamic acid	Positive	[M+H]+	10.583	130.05	130.05	C5H7NO3	Amino acids	ODHCTXKNWHHXJC-UHFFFAOYNA-N	O=C(O)C1NC(=O)CC1
78	Rhynchophylline	Positive	[M+Na]+	8.377	407.189	407.19	C22H28N2O4	Indolizidines	DAXYUDFNWXHGBE-KAXDATADSA-N	O=C(OC)C(=COC)C1CC2N(CCC32C(=O)NC=4C=CC=CC43)CC1CC
79	Serine	Positive	[M+H]+	10.995	106.049	106.05	C3H7NO3	Serine and derivatives	MTCFGRXMJLQNBG-UHFFFAOYNA-N	NC(CO)C(O)=O
80	sn-Glycero-3-phosphocholine	Positive	[M]+	10.821	258.11	258.11	C8H21NO6P	Glycerophosphocholines	SUHOQUVVVLNYQR-MRVPVSSYSA-O	C[N+](C)(C)CCOP(O)(=O)OC[C@H](O)CO
81	Taurine	Negative	[M-H]-	9.031	124.007	124.007	C2H7NO3S	Organosulfonic acids	XOAAWQZATWQOTB-UHFFFAOYSA-N	O=S(=O)(O)CCN
82	taurochenodeoxycholic acid	Negative	[M-H]-	11.498	498.291	498.289	C26H45NO6S		BHTRKEVKTKCXOH-GGFGVLMTSA-N	O=S(=O)(O)CCN=C(O)CCC(C)C1CCC2C3C(O)CC4CC(O)CCC4(C)C3CCC12C
83	Theanine	Positive	[M+Na]+	10.177	197.09	197.09	C7H14N2O3	Glutamine and derivatives	DATAGRPVKZEWHA-YFKPBYRVSA-N	O=C(O)C(N)CCC(=O)NCC
84	Theophylline	Negative	[M-H]-	1.036	179.057	179.057	C7H8N4O2	Xanthines	ZFXYFBGIUFBOJW-UHFFFAOYSA-N	O=C1C=2N=CNC2N(C(=O)N1C)C
85	Threonic acid	Negative	[M-H]-	3.832	135.031	135.03	C4H8O5	Sugar acids and derivatives	JPIJQSOTBSSVTP-STHAYSLISA-N	OC[C@H](O)[C@@H](O)C(O)=O
86	Threonine	Positive	[M+H]+	10.118	120.065	120.066	C4H9NO3	L-alpha-amino acids	AYFVYJQAPQTCCC-GBXIJSLDSA-N	C[C@H]([C@@H](C(=O)O)N)O
87	Trigonelline	Positive	[M+H]+	7.049	138.055	138.055	C7H7NO2	Alkaloids and derivatives	WWNNZCOKKKDOPX-UHFFFAOYSA-N	C[N+]1=CC=CC(=C1)C([O-])=O
88	Triptophenolide	Negative	[M-H]-	6.703	311.169	311.165	C20H24O3	Oxosteroids	KPXIBWGPZSPABK-FXAWDEMLSA-N	O=C1OCC2=C1CCC3(C4=CC=C(C(O)=C4CCC23)C(C)C)C
89	Tryptophan	Positive	[M+H]+	7.921	205.097	205.097	C11H12N2O2	Indole and derivatives	QIVBCDIJIAJPQS-UHFFFAOYNA-N	O=C(O)C(N)CC2=CNC=1C=CC=CC=12
90	Tyrosine	Positive	[M+H]+	9.015	182.081	182.081	C9H11NO3	Tyrosine and derivatives	OUYCCCASQSFEME-QMMMGPOBSA-N	c1cc(ccc1C[C@@H](C(=O)O)N)O
91	Urate	Negative	[M-H]-	10.383	167.021	167.021	C5H4N4O3	Xanthines	LEHOTFFKMJEONL-UHFFFAOYSA-N	O=C1NC(=O)C=2NC(=O)NC2N1
92	Uridine	Negative	[M-H]-	3.632	243.063	243.062	C9H12N2O6	Pyrimidine nucleosides	DRTQHJPVMGBUCF-XVFCMESISA-N	OC[C@H]1O[C@H]([C@H](O)[C@@H]1O)N1C=CC(O)=NC1=O
93	Valine	Positive	[M+H]+	8.395	118.086	118.086	C5H11NO2	Valine and derivatives	KZSNJWFQEVHDMF-UHFFFAOYNA-N	CC(C)C(N)C(O)=O
94	Vicine	Positive	[M+H]+	7.402	305.115	305.11	C10H16N4O7	O-glycosyl compounds	KGNGTSCIQCLKEH-SYCVNHKBSA-N	O=C1NC(=NC(N)=C1OC2OC(CO)C(O)C(O)C2O)N

### Sheet: Negative ESI Mode
Data File S3 (Negative ESI mode). List of annotated metabolites detected in plasma analyzed using negative electrospray ionization mode.
No	Plasma metabolite	Adduct type	Average Rt(min)	Average m/z	Reference m/z	Formula	Ontology	INCHIKEY	SMILES
1	1,3-Dimethylurate	[M-H]-	3.478	195.052	195.052	C7H8N4O3	Xanthines	OTSBKHHWSQYEHK-UHFFFAOYSA-N	CN1C2=C(N=C(O)N2)C(=O)N(C)C1=O
2	2-Hydroxyvaleric acid	[M-H]-	5.438	117.055	117.056	C5H10O3	Hydroxy fatty acids	JRHWHSJDIILJAT-UHFFFAOYNA-N	CCCC(O)C(O)=O
3	3-carboxy-4-methyl-5-propyl-2-furanpropanoic acid	[M-H]-	4.426	239.093	239.093	C12H16O5	Furanoid fatty acids	WMCQWXZMVIETAO-UHFFFAOYSA-N	O=C(O)C1=C(OC(=C1C)CCC)CCC(=O)O
4	3-Hydroxypyridine	[M-H]-	7.907	94.0293	94.0298	C5H5NO	Hydroxypyridines	GRFNBEZIAWKNCO-UHFFFAOYSA-N	OC1=CN=CC=C1
5	3-Indoxyl sulfate	[M-H]-	10.982	212.002	212.002	C8H7NO4S	Arylsulfates	BXFFHSIDQOFMLE-UHFFFAOYSA-N	OS(=O)(=O)OC1=CNC2=CC=CC=C12
6	4-Hydroxybenzoate	[M-H]-	9.613	137.024	137.024	C7H6O3	Hydroxybenzoic acid derivatives	FJKROLUGYXJWQN-UHFFFAOYSA-N	O=C(O)C1=CC=C(O)C=C1
7	4-Pyridoxate	[M-H]-	8.72	182.046	182.046	C8H9NO4	Pyridinecarboxylic acids	HXACOUQIXZGNBF-UHFFFAOYSA-N	CC1=C(O)C(C(O)=O)=C(CO)C=N1
8	5-Methoxypsoralen	[M-H]-	7.345	215.033	215.035	C12H8O4	5-methoxypsoralens	BGEBZHIAGXMEMV-UHFFFAOYSA-N	O=C1OC=2C=C3OC=CC3=C(OC)C2C=C1
9	Arginine	[M-H]-	9.119	173.104	173.104	C6H14N4O2	L-alpha-amino acids	ODKSFYDXXFIFQN-BYPYZUCNSA-N	N[C@@H](CCCNC(N)=N)C(O)=O
10	Asparagine	[M-H]-	10.875	131.045	131.046	C4H8N2O3	Asparagine and derivatives	DCXYFEDJOCDNAF-UHFFFAOYSA-N	O=C(O)C(N)CC(=O)N
11	aurapten	[M-H]-	6.909	297.153	297.15	C19H22O3	Terpene lactones	RSDDHGSKLOSQFK-RVDMUPIBSA-N	O=C1OC=2C=C(OCC=C(C)CCC=C(C)C)C=CC2C=C1
12	Azelaic acid	[M-H]-	3.376	187.098	187.098	C9H16O4	Medium-chain fatty acids	BDJRBEYXGGNYIS-UHFFFAOYSA-N	O=C(O)CCCCCCCC(=O)O
13	Bilirubin	[M-H]-	2.668	583.257	583.256	C33H36N4O6	Bilirubins	BPYKTIZUTYGOLE-IFADSCNNSA-N	O=C(O)CCC1=C(NC(C=C2N=C(O)C(=C2C=C)C)=C1C)CC=3NC(C=C4N=C(O)C(C=C)=C4C)=C(C3CCC(=O)O)C
14	Chlorothalonil-4-hydroxy	[M-H]-	4.669	244.908	244.908	C8HCl3N2O	Benzonitriles	MDQKYGOECVSPIW-UHFFFAOYSA-N	C(C1=C(C(C#N)=C(C(=C1Cl)Cl)O)Cl)#N
15	Citrulline	[M-H]-	11.381	174.089	174.088	C6H13N3O3	L-alpha-amino acids	RHGKLRLOHDJJDR-BYPYZUCNSA-N	O=C(O)C(N)CCCNC(=N)O
16	Cystine	[M+Cl]-	13.367	239.017	239.017	C6H12N2O4S2	L-cysteine-S-conjugates	LEVWYRKDKASIDU-UHFFFAOYNA-N	O=C(O)C(N)CSSCC(N)C(=O)O
17	Dehydroisoandrosterone sulfate	[M-H]-	6.869	367.159	367.158	C19H28O5S	Sulfated steroids	CZWCKYRVOZZJNM-UHFFFAOYNA-N	O=C1CCC2C3CC=C4CC(OS(=O)(=O)O)CCC4(C)C3CCC12C
18	Dodecylbenzenesulfonic acid	[M-H]-	6.547	325.184	325.184	C18H30O3S	Benzenesulfonic acids and derivatives	KWXICGTUELOLSQ-UHFFFAOYSA-N	CCCCCCCCCCCCC1=CC=C(C=C1)S(O)(=O)=O
19	Glutamine	[M-H]-	10.652	145.062	145.062	C5H10N2O3	Alpha amino acids	ZDXPYRJPNDTMRX-UHFFFAOYNA-N	NC(CCC(O)=N)C(O)=O
20	Glycocholate	[M-H]-	10.039	464.302	464.301	C26H43NO6	Glycinated bile acids and derivatives	RFDAIACWWDREDC-RGWSMLPJSA-N	O=C(O)CNC(=O)CCC(C)C1CCC2C3C(O)CC4CC(O)CCC4(C)C3CC(O)C12C
21	Glycohyodeoxycholic acid	[M-H]-	7.941	448.307	448.307	C26H43NO5	Glycinated bile acids and derivatives	SPOIYSFQOFYOFZ-BRDORRHWSA-N	O=C(O)CN=C(O)CCC(C)C1CCC2C3CC(O)C4CC(O)CCC4(C)C3CCC12C
22	Hippurate	[M-H]-	8.492	178.051	178.05	C9H9NO3	Hippuric acids	QIAFMBKCNZACKA-UHFFFAOYSA-N	O=C(O)CNC(=O)C=1C=CC=CC1
23	Histidine	[M-H]-	9.659	154.062	154.062	C6H9N3O2	Histidine and derivatives	HNDVDQJCIGZPNO-YFKPBYRVSA-N	N[C@@H](CC1=CN=CN1)C(O)=O
24	HydroxyButyric acid	[M-H]-	6.83	103.04	103.04	C4H8O3	Alpha hydroxy acids and derivatives	AFENDNXGAFYKQO-VKHMYHEASA-N	CC[C@H](O)C(O)=O
25	Indolelactic acid	[M-H]-	7.846	204.066	204.067	C11H11NO3	Indolyl carboxylic acids and derivatives	XGILAAMKEQUXLS-UHFFFAOYNA-N	O=C(O)C(O)CC1=CNC=2C=CC=CC21
26	N-alpha-Acetyl-L-ornithine	[M-H]-	10.25	173.093	173.093	C7H14N2O3	N-acyl-L-alpha-amino acids	JRLGPAXAGHMNOL-LURJTMIESA-N	CC(O)=N[C@@H](CCCN)C(O)=O
27	Pantothenic acid	[M-H]-	5.872	218.103	218.103	C9H17NO5	Secondary alcohols	GHOKWGTUZJEAQD-ZETCQYMHSA-N	CC(C)(CO)[C@@H](O)C(O)=NCCC(O)=O
28	Phenylacetylglutamine	[M-H]-	11.463	263.105	263.104	C13H16N2O4	N-acyl-alpha amino acids	JFLIEFSWGNOPJJ-UHFFFAOYNA-N	O=C(O)C(N=C(O)CC=1C=CC=CC1)CCC(=N)O
29	Phenylalanine	[M-H]-	7.51	164.071	164.072	C9H11NO2	Phenylalanine and derivatives	COLNVLDHVKWLRT-QMMMGPOBSA-N	N[C@@H](CC1=CC=CC=C1)C(O)=O
30	Pseudouridine	[M-H]-	5.752	243.062	243.062	C9H12N2O6	Nucleoside and nucleotide analogues	PTJWIQPHWPFNBW-UHFFFAOYNA-N	OC1=NC=C(C(O)=N1)C2OC(CO)C(O)C2O
31	Serine	[M-H]-	11.087	104.036	104.035	C3H7NO3	Serine and derivatives	MTCFGRXMJLQNBG-UHFFFAOYNA-N	O=C(O)C(N)CO
32	Taurine	[M-H]-	9.031	124.007	124.007	C2H7NO3S	Organosulfonic acids	XOAAWQZATWQOTB-UHFFFAOYSA-N	O=S(=O)(O)CCN
33	taurochenodeoxycholic acid	[M-H]-	11.498	498.291	498.289	C26H45NO6S		BHTRKEVKTKCXOH-GGFGVLMTSA-N	O=S(=O)(O)CCN=C(O)CCC(C)C1CCC2C3C(O)CC4CC(O)CCC4(C)C3CCC12C
34	Theophylline	[M-H]-	1.036	179.057	179.057	C7H8N4O2	Xanthines	ZFXYFBGIUFBOJW-UHFFFAOYSA-N	O=C1C=2N=CNC2N(C(=O)N1C)C
35	Threonic acid	[M-H]-	3.832	135.031	135.03	C4H8O5	Sugar acids and derivatives	JPIJQSOTBSSVTP-STHAYSLISA-N	OC[C@H](O)[C@@H](O)C(O)=O
36	Threonine	[M-H]-	10.199	118.051	118.051	C4H9NO3	L-alpha-amino acids	AYFVYJQAPQTCCC-HRFVKAFMSA-N	C[C@H](O)[C@H](N)C(O)=O
37	Triptophenolide	[M-H]-	6.703	311.169	311.165	C20H24O3	Oxosteroids	KPXIBWGPZSPABK-FXAWDEMLSA-N	O=C1OCC2=C1CCC3(C4=CC=C(C(O)=C4CCC23)C(C)C)C
38	Tyrosine	[M-H]-	9.03	180.066	180.067	C9H11NO3	Tyrosine and derivatives	OUYCCCASQSFEME-QMMMGPOBSA-N	N[C@@H](CC1=CC=C(O)C=C1)C(O)=O
39	Urate	[M-H]-	10.383	167.021	167.021	C5H4N4O3	Xanthines	LEHOTFFKMJEONL-UHFFFAOYSA-N	O=C1NC(=O)C=2NC(=O)NC2N1
40	Uridine	[M-H]-	3.632	243.063	243.062	C9H12N2O6	Pyrimidine nucleosides	DRTQHJPVMGBUCF-XVFCMESISA-N	OC[C@H]1O[C@H]([C@H](O)[C@@H]1O)N1C=CC(O)=NC1=O

### Sheet: Positive ESI
Data File S3 (Positive ESI mode) List of annotated metabolites detected in plasma analyzed using positive electrospray ionization mode.
No	Plasma metabolite	Adduct type	Average Rt(min)	Average m/z	Reference m/z	Formula	Ontology	INCHIKEY	SMILES
1	(1R,2R,5R,5'S,6S,8aS)-6-(acetyloxy)-2,5,8a-trimethyl-5''-oxo-octahydro-2H-dispiro[naphthalene-1,2':5',3''-bis(oxolane)]-5-ylmethyl acetate	[M+Na]+	5.684	459.249	459.24	C24H36O7	Diterpene lactones	JZNGEGWFNPRYBH-URQJKXJZSA-N	O=C(OCC1(C)C(OC(=O)C)CCC2(C)C1CCC(C)C32OC4(COC(=O)C4)CC3)C
2	(2R)-6-methylpiperidine-2-carboxylic acid	[M+H]+	6.137	144.102	144.1	C7H13NO2	L-alpha-amino acids	IHLDCUQUFBWSJU-PRJDIBJQSA-N	O=C(O)C1NC(C)CCC1
3	(5E)-6,10-dimethyl-5,9-undecadien-2-one	[M+Na]+	9.083	217.154	217.16	C13H22O	Acyclic monoterpenoids	HNZUNIKWNYHEJJ-FMIVXFBMSA-N	O=C(C)CCC=C(C)CCC=C(C)C
4	Gentiobiose	[M+Na]+	10.516	365.105	365.105	C12H22O11	O-glycosyl compounds	DLRVVLDZNNYCBX-CQUJWQHSSA-N	OCC1OC(OCC2OC(O)C(O)C(O)C2O)C(O)C(O)C1O
5	1-Lauroyl-2-hydroxy-sn-glycero-3-phosphocholine	[M+H]+	5.927	440.277	440.277	C20H42NO7P	1-acyl-sn-glycero-3-phosphocholines	BWKILASWCLJPBO-LJQANCHMSA-N	CCCCCCCCCCCC(=O)OC[C@@H](O)COP([O-])(=O)OCC[N+](C)(C)C
6	2-Phenylacetamide	[M+H]+	9.017	136.075	136.076	C8H9NO	Phenylacetamides	LSBDFXRDZJMBSC-UHFFFAOYSA-N	N=C(O)CC=1C=CC=CC1
7	3-Formylindole	[M+H]+	7.92	146.06	146.06	C9H7NO	Indoles	OLNJUISKUQQNIM-UHFFFAOYSA-N	O=CC1=CNC2=CC=CC=C12
8	3-hydroxy-1,2-dimethylpyridin-4(1H)-one	[M+H]+	6.413	140.068	140.07	C7H9NO2	Methylpyridines	TZXKOCQBRNJULO-UHFFFAOYSA-N	O=C1C=CN(C(=C1O)C)C
9	3-Hydroxyanthranilic acid	[M+H]+	9.321	154.058	154.05	C7H7NO3	Hydroxybenzoic acid derivatives	WJXSWCUQABXPFS-UHFFFAOYSA-N	c1cc(c(c(c1)O)N)C(=O)O
10	4-Hydroxybenzoylcholine	[M]+	6.719	224.128	224.128	C12H18NO3	Benzoic acid esters	BAPAICNRGIBFJT-UHFFFAOYSA-O	C[N+](C)(C)CCOC(O)=C1C=CC(=O)C=C1
11	4-Hydroxymandelonitrile	[M+H]+	10.305	150.052	150.055	C8H7NO2	1-hydroxy-2-unsubstituted benzenoids	HOOOPXDSCKBLFG-UHFFFAOYNA-N	N#CC(O)C1=CC=C(O)C=C1
12	5-Methylcytosine	[M+H]+	10.29	126.062	126.066	C5H7N3O	Hydroxypyrimidines	LRSASMSXMSNRBT-UHFFFAOYSA-N	CC1=CN=C(O)NC1=N
13	Acetylcarnitine	[M]+	2.948	204.123	204.122	C9H18NO4	Acyl carnitines	RDHQFKQIGNGIED-UHFFFAOYNA-O	O=C(OC(CC(=O)O)C[N+](C)(C)C)C
14	Alanine	[M+H]+	9.792	90.0546	90.055	C3H7NO2	Alanine and derivatives	QNAYBMKLOCPYGJ-UHFFFAOYNA-N	CC(N)C(O)=O
15	Arginine	[M+H]+	9.046	175.119	175.119	C6H14N4O2	Arginine and derivatives	ODKSFYDXXFIFQN-UHFFFAOYSA-N	O=C(O)C(N)CCCN=C(N)N
16	Asparagine	[M+H]+	10.794	133.06	133.061	C4H8N2O3	Asparagine and derivatives	DCXYFEDJOCDNAF-UHFFFAOYNA-N	NC(CC(O)=N)C(O)=O
17	Atractylenolide II	[M+Na]+	9.036	255.137	255.13	C15H20O2	Eudesmanolides, secoeudesmanolides, and derivatives	OQYBLUDOOFOBPO-KCQAQPDRSA-N	O=C1OC2C(=C1C)CC3C(=C)CCCC3(C)C2
18	Bilirubin	[M+H]+	2.617	585.271	585.271	C33H36N4O6	Bilirubins	BPYKTIZUTYGOLE-IFADSCNNSA-N	O=C(O)CCC1=C(NC(C=C2N=C(O)C(=C2C=C)C)=C1C)CC=3NC(C=C4N=C(O)C(C=C)=C4C)=C(C3CCC(=O)O)C
19	Biliverdin	[M+H]+	5.943	583.255	583.255	C33H34N4O6	Bilirubins	QBUVFDKTZJNUPP-UHFFFAOYSA-N	O=C(O)CCC=1C(N=C(C=C2N=C(O)C(C=C)=C2C)C1C)=CC=3NC(C=C4N=C(O)C(=C4C=C)C)=C(C3CCC(=O)O)C
20	Butyryl carnitine	[M+H]+	1.494	232.154	232.155	C11H21NO4	Acyl carnitines	LRCNOZRCYBNMEP-UHFFFAOYNA-N	O=C([O-])CC(OC(=O)C(C)C)C[N+](C)(C)C
21	Caffeine	[M+H]+	0.761	195.087	195.088	C8H10N4O2	Xanthines	RYYVLZVUVIJVGH-UHFFFAOYSA-N	CN1C=NC2=C1C(=O)N(C)C(=O)N2C
22	Cholesterol	[M+H-H2O]-	0.716	369.351	369.352	C27H46O	Cholesterols and derivatives	HVYWMOMLDIMFJA-UHFFFAOYSA-N	OC1CC2=CCC3C(CCC4(C)C(CCC34)C(C)CCCC(C)C)C2(C)CC1
23	Choline	[M]+	10.823	104.106	104.106	C5H14NO	Cholines	OEYIOHPDSNJKLS-UHFFFAOYSA-N	C[N+](C)(C)CCO
24	Citrulline	[M+H]+	11.293	176.103	176.103	C6H13N3O3	L-alpha-amino acids	RHGKLRLOHDJJDR-BYPYZUCNSA-N	N[C@@H](CCCNC(O)=N)C(O)=O
25	Creatine	[M+H]+	9.322	132.077	132.08	C4H9N3O2	Alpha amino acids and derivatives	CVSVTCORWBXHQV-UHFFFAOYSA-N	O=C(O)CN(C(=N)N)C
26	Creatinine	[M+H]+	2.621	114.066	114.066	C4H7N3O	Alpha amino acids and derivatives	DDRJAANPRJIHGJ-UHFFFAOYSA-N	N=C1N=C(O)CN1C
27	Cystine	[M+H]+	13.333	241.031	241.031	C6H12N2O4S2	L-cysteine-S-conjugates	LEVWYRKDKASIDU-UHFFFAOYNA-N	NC(CSSCC(N)C(O)=O)C(O)=O
28	Decanoyl-L-carnitine	[M+H]+	1.422	316.248	316.248	C17H33NO4	Acyl carnitines	LZOSYCMHQXPBFU-UHFFFAOYSA-N	O=C([O-])CC(OC(=O)CCCCCCCCC)C[N+](C)(C)C
29	Isoleucine	[M+H]+	7.76	132.102	132.102	C6H13NO2	L-alpha-amino acids	LRQKBLKVPFOOQJ-UHFFFAOYSA-N	CCCCC(C(=O)O)N
30	Ecgonine	[M+H]+	7.557	186.112	186.112	C9H15NO3	Tropane alkaloids	PHMBVCPLDPDESM-UHFFFAOYNA-N	O=C(O)C1C(O)CC2N(C)C1CC2
31	Ectoine	[M+H]+	8.605	143.081	143.082	C6H10N2O2		WQXNXVUDBPYKBA-YFKPBYRVSA-N	O=C(O)C1NC(=NCC1)C
32	Ergothioneine	[M+H]+	9.172	230.095	230.096	C9H15N3O2S	Histidine and derivatives	SSISHJJTAXXQAX-UHFFFAOYNA-N	O=C(O)C(CC1=CN=C([S-])N1)[N+](C)(C)C
33	Erucamide	[M+H]+	0.716	338.343	338.342	C22H43NO	Fatty amides	UAUDZVJPLUQNMU-UHFFFAOYSA-N	N=C(O)CCCCCCCCCCCC=CCCCCCCCC
34	Glutamine	[M+H]+	10.581	147.076	147.076	C5H10N2O3	Alpha amino acids	ZDXPYRJPNDTMRX-VKHMYHEASA-N	N[C@@H](CCC(O)=N)C(O)=O
35	Glycodeoxycholic acid	[M+Na]+	7.997	472.304	472.303	C26H43NO5		WVULKSPCQVQLCU-JKPPYMBGSA-N	O=C(O)CN=C(O)CCC(C)C1CCC2C3CCC4CC(O)CCC4(C)C3CC(O)C12C
36	Histidine	[M+H]+	9.799	156.077	156.077	C6H9N3O2	Histidine and derivatives	HNDVDQJCIGZPNO-YFKPBYRVSA-N	N[C@@H](CC1=CN=CN1)C(O)=O
37	Hypoxanthine	[M+H]+	4.304	137.046	137.046	C5H4N4O	Hypoxanthines	FDGQSTZJBFJUBT-UHFFFAOYSA-N	OC1=NC=NC=2NC=NC12
38	Kynurenine	[M+H]+	7.657	209.092	209.092	C10H12N2O3	Alkyl-phenylketones	YGPSJZOEDVAXAB-UHFFFAOYSA-N	O=C(O)C(N)CC(=O)C=1C=CC=CC1N
39	Lysine	[M+H]+	9.576	147.113	147.113	C6H14N2O2	D-alpha-amino acids	KDXKERNSBIXSRK-YFKPBYRVSA-N	NCCCC[C@H](N)C(O)=O
40	Carnitine	[M+H]+	6.529	162.113	162.112	C7H15NO3	Carnitines	PHIQHXFUZVPYII-ZCFIWIBFSA-N	C[N+](C)(C)C[C@H](O)CC([O-])=O
41	lenticin	[M+H]+	5.584	247.144	247.144	C14H18N2O2	Alpha amino acids	AOHCBEAZXHZMOR-UHFFFAOYSA-N	O=C([O-])C(CC1=CNC=2C=CC=CC21)[N+](C)(C)C
42	Leucine	[M+H]+	7.598	132.101	132.102	C6H13NO2	L-alpha-amino acids	LRQKBLKVPFOOQJ-UHFFFAOYSA-N	CCCCC(C(=O)O)N
43	Phenylalanine	[M+H]+	7.508	166.086	166.086	C9H11NO2			O=C(O)C(N)Cc1ccccc1
44	Melibiose	[M+Na]+	9.871	365.106	365.105	C12H22O11	O-glycosyl compounds	DLRVVLDZNNYCBX-ZZFZYMBESA-N	OCC1OC(OCC2OC(O)C(O)C(O)C2O)C(O)C(O)C1O
45	Methionine	[M+H]+	8.117	150.058	150.058	C5H11NO2S	Methionine and derivatives	FFEARJCKVFRZRR-UHFFFAOYSA-N	O=C(O)C(N)CCSC
46	N,N-Dimethylarginine	[M+H]+	7.969	203.15	203.15	C8H18N4O2	NA	NWGZOALPWZDXNG-UHFFFAOYNA-N	O=C(O)C(N(C)C)CCCNC(=N)N
47	Ornithine	[M+H]+	9.783	133.097	133.097	C5H12N2O2	Alpha amino acids	AHLPHDHHMVZTML-UHFFFAOYSA-N	O=C(O)C(N)CCCN
48	Paracetamol	[M+H]+	1.171	152.07	152.071	C8H9NO2	1-hydroxy-2-unsubstituted benzenoids	RZVAJINKPMORJF-UHFFFAOYSA-N	CC(O)=NC1=CC=C(O)C=C1
49	Phenethylacetate	[M+H]+	0.698	165.09	165.091	C10H12O2	Benzene and substituted derivatives	MDHYEMXUFSJLGV-UHFFFAOYSA-N	O=C(OCCC=1C=CC=CC1)C
50	phenylacetylglutamine	[M+H]+	11.243	265.118	265.118	C13H16N2O4	N-acyl-alpha amino acids	JFLIEFSWGNOPJJ-JTQLQIEISA-N	O=C(O)C(N=C(O)CC=1C=CC=CC1)CCC(=N)O
51	Pipecolic acid	[M+H]+	7.212	130.086	130.086	C6H11NO2	Alpha amino acids	HXEACLLIILLPRG-YFKPBYRVSA-N	C1CCN[C@@H](C1)C(=O)O
52	Pipecolinic acid	[M+H]+	8.292	130.086	130.086	C6H11NO2	Alpha amino acids	HXEACLLIILLPRG-UHFFFAOYNA-N	OC(=O)C1CCCCN1
53	Piperine	[M+H]+	0.717	286.143	286.144	C17H19NO3	Alkaloids and derivatives	MXXWOMGUGJBKIW-YPCIICBESA-N	O=C(\C=C\C=C\C1=CC2=C(OCO2)C=C1)N1CCCCC1
54	Proline	[M+H]+	8.208	116.07	116.071	C5H9NO2	Proline and derivatives	ONIBWKKTOPOVIA-UHFFFAOYNA-N	OC(=O)C1CCCN1
55	Proline-hydroxyproline	[M+H]+	10.434	229.127	229.118	C10H16N2O4	Dipeptides	ONPXCLZMBSJLSP-UHFFFAOYNA-N	O=C(O)C1N(C(=O)C2NCCC2)CC(O)C1
56	Pyroglutamic acid	[M+H]+	10.583	130.05	130.05	C5H7NO3	Amino acids	ODHCTXKNWHHXJC-UHFFFAOYNA-N	O=C(O)C1NC(=O)CC1
57	Rhynchophylline	[M+Na]+	8.377	407.189	407.19	C22H28N2O4	Indolizidines	DAXYUDFNWXHGBE-KAXDATADSA-N	O=C(OC)C(=COC)C1CC2N(CCC32C(=O)NC=4C=CC=CC43)CC1CC
58	Serine	[M+H]+	10.995	106.049	106.05	C3H7NO3	Serine and derivatives	MTCFGRXMJLQNBG-UHFFFAOYNA-N	NC(CO)C(O)=O
59	sn-Glycero-3-phosphocholine	[M]+	10.821	258.11	258.11	C8H21NO6P	Glycerophosphocholines	SUHOQUVVVLNYQR-MRVPVSSYSA-O	C[N+](C)(C)CCOP(O)(=O)OC[C@H](O)CO
60	Theanine	[M+Na]+	10.177	197.09	197.09	C7H14N2O3	Glutamine and derivatives	DATAGRPVKZEWHA-YFKPBYRVSA-N	O=C(O)C(N)CCC(=O)NCC
61	Threonine	[M+H]+	10.118	120.065	120.066	C4H9NO3	L-alpha-amino acids	AYFVYJQAPQTCCC-GBXIJSLDSA-N	C[C@H]([C@@H](C(=O)O)N)O
62	Trigonelline	[M+H]+	7.049	138.055	138.055	C7H7NO2	Alkaloids and derivatives	WWNNZCOKKKDOPX-UHFFFAOYSA-N	C[N+]1=CC=CC(=C1)C([O-])=O
63	Tryptophan	[M+H]+	7.921	205.097	205.097	C11H12N2O2	Indole and derivatives	QIVBCDIJIAJPQS-UHFFFAOYNA-N	O=C(O)C(N)CC2=CNC=1C=CC=CC=12
64	Tyrosine	[M+H]+	9.015	182.081	182.081	C9H11NO3	Tyrosine and derivatives	OUYCCCASQSFEME-QMMMGPOBSA-N	c1cc(ccc1C[C@@H](C(=O)O)N)O
65	Valine	[M+H]+	8.395	118.086	118.086	C5H11NO2	Valine and derivatives	KZSNJWFQEVHDMF-UHFFFAOYNA-N	CC(C)C(N)C(O)=O
66	Vicine	[M+H]+	7.402	305.115	305.11	C10H16N4O7	O-glycosyl compounds	KGNGTSCIQCLKEH-SYCVNHKBSA-N	O=C1NC(=NC(N)=C1OC2OC(CO)C(O)C(O)C2O)N
