## Supplementary material for "Immune profiling, microbiome, metabolomics, and gut physiology of a 1-year controlled human hookworm infection": Table S2

### Sheet: tableS2
Table S2 Microbiome Data Set
	baseMean	log2FoldChange	lfcSE	stat	pvalue	padj(BH)	Kingdom	Phylum	Class	Order	Family	Genus	Species
Otu00002	6820.28	-10.2706	0.776484	-13.2271	6.11799e-40	2.36417e-37	k__Bacteria	p__Bacteroidetes	c__Bacteroidia	o__Bacteroidales	f__Prevotellaceae	g__Prevotella	s__copri
Otu00004	1705.22	14.2304	1.42301	10.0002	1.52077e-23	2.1651e-21	k__Bacteria	p__Bacteroidetes	c__Bacteroidia	o__Bacteroidales	f__Prevotellaceae	g__Prevotella	g__Prevotella_unclassified
Otu00006	373.619	11.6375	1.27139	9.15339	5.51744e-20	6.48899e-18	k__Bacteria	p__Bacteroidetes	c__Bacteroidia	o__Bacteroidales	f__S24-7	f__S24-7_unclassified	f__S24-7_unclassified
Otu00013	939.759	-10.1966	1.01585	-10.0375	1.04237e-23	1.56645e-21	k__Bacteria	p__Bacteroidetes	c__Bacteroidia	o__Bacteroidales	f__Prevotellaceae	g__Prevotella	s__stercorea
Otu00014	679.242	1.74954	0.472361	3.70381	0.000212383	0.00483217	k__Bacteria	p__Bacteroidetes	c__Bacteroidia	o__Bacteroidales	f__Rikenellaceae	g__Alistipes	s__putredinis
Otu00015	937.759	-5.46461	1.05261	-5.19149	2.08622e-07	8.81754e-06	k__Bacteria	p__Cyanobacteria	c__4C0d-2	o__YS2	o__YS2_unclassified	o__YS2_unclassified	o__YS2_unclassified
Otu00017	695.891	2.51603	0.520965	4.82956	1.36838e-06	4.8071e-05	k__Bacteria	p__Bacteroidetes	c__Bacteroidia	o__Bacteroidales	f__Porphyromonadaceae	g__Parabacteroides	s__distasonis
Otu00018	339.309	12.9044	1.31731	9.79604	1.1709e-22	1.50823e-20	k__Bacteria	p__Bacteroidetes	c__Bacteroidia	o__Bacteroidales	f__S24-7	f__S24-7_unclassified	f__S24-7_unclassified
Otu00019	529.088	3.93038	1.09319	3.59534	0.000323968	0.00712465	k__Bacteria	p__Bacteroidetes	c__Bacteroidia	o__Bacteroidales	f__Bacteroidaceae	g__Bacteroides	s__plebeius
Otu00021	291.725	2.92178	0.674721	4.33035	1.48869e-05	0.000447435	k__Bacteria	p__Bacteroidetes	c__Bacteroidia	o__Bacteroidales	f__Rikenellaceae	g__Alistipes	s__onderdonkii
Otu00031	214.472	11.8499	1.09614	10.8106	3.06626e-27	8.29423e-25	k__Bacteria	p__Proteobacteria	c__Betaproteobacteria	o__Burkholderiales	f__Alcaligenaceae	g__Sutterella	g__Sutterella_unclassified
Otu00032	708.473	-10.2961	1.29529	-7.94888	1.88201e-15	1.59089e-13	k__Bacteria	p__Bacteroidetes	c__Bacteroidia	o__Bacteroidales	f__[Paraprevotellaceae]	g__[Prevotella]	g__[Prevotella]_unclassified
Otu00035	641.424	-10.4555	1.18782	-8.80221	1.34152e-18	1.3957e-16	k__Bacteria	p__Bacteroidetes	c__Bacteroidia	o__Bacteroidales	f__Prevotellaceae	g__Prevotella	s__copri
Otu00037	324.917	-3.39775	0.959487	-3.54122	0.000398286	0.00848319	k__Bacteria	p__Proteobacteria	c__Betaproteobacteria	o__Burkholderiales	f__Alcaligenaceae	g__Sutterella	g__Sutterella_unclassified
Otu00046	560.081	-10.9326	1.32934	-8.2241	1.96666e-16	1.71607e-14	k__Bacteria	p__Bacteroidetes	c__Bacteroidia	o__Bacteroidales	f__Prevotellaceae	g__Prevotella	s__copri
Otu00052	71.6429	-8.70296	1.42727	-6.09763	1.07654e-09	5.60008e-08	k__Bacteria	p__Proteobacteria	c__Gammaproteobacteria	o__Aeromonadales	f__Succinivibrionaceae	g__Succinivibrio	g__Succinivibrio_unclassified
Otu00054	330.316	-10.1537	1.43401	-7.08063	1.43496e-12	9.95274e-11	k__Bacteria	p__Bacteroidetes	c__Bacteroidia	o__Bacteroidales	f__Bacteroidaceae	g__Bacteroides	s__coprophilus
Otu00055	43.4505	2.4537	0.557239	4.40332	1.06609e-05	0.000327701	k__Bacteria	p__Firmicutes	c__Clostridia	o__Clostridiales	f__Ruminococcaceae	f__Ruminococcaceae_unclassified	f__Ruminococcaceae_unclassified
Otu00057	232.947	8.8713	1.15504	7.68048	1.58494e-14	1.29917e-12	k__Bacteria	p__Bacteroidetes	p__Bacteroidetes_unclassified	p__Bacteroidetes_unclassified	p__Bacteroidetes_unclassified	p__Bacteroidetes_unclassified	p__Bacteroidetes_unclassified
Otu00058	73.541	-2.76814	0.718503	-3.85264	0.00011685	0.00292667	k__Bacteria	p__Actinobacteria	c__Actinobacteria	o__Bifidobacteriales	f__Bifidobacteriaceae	g__Bifidobacterium	g__Bifidobacterium_unclassified
Otu00068	15.3368	-6.43993	1.33654	-4.81838	1.44731e-06	5.0192e-05	k__Bacteria	p__Cyanobacteria	c__4C0d-2	o__YS2	o__YS2_unclassified	o__YS2_unclassified	o__YS2_unclassified
Otu00069	187.932	-9.15734	1.08608	-8.43158	3.41034e-17	3.18103e-15	k__Bacteria	p__Bacteroidetes	c__Bacteroidia	o__Bacteroidales	f__S24-7	f__S24-7_unclassified	f__S24-7_unclassified
Otu00077	135.014	28.0072	2.69164	10.4053	2.34636e-25	5.76991e-23	k__Bacteria	p__Verrucomicrobia	c__Verrucomicrobiae	o__Verrucomicrobiales	f__Verrucomicrobiaceae	g__Akkermansia	s__muciniphila
Otu00078	52.276	-6.79741	1.40303	-4.8448	1.26738e-06	4.52697e-05	k__Bacteria	p__Bacteroidetes	c__Bacteroidia	o__Bacteroidales	f__[Paraprevotellaceae]	g__Paraprevotella	g__Paraprevotella_unclassified
Otu00082	79.8637	7.70498	0.86889	8.86761	7.473e-19	8.08579e-17	k__Bacteria	p__Firmicutes	c__Clostridia	o__Clostridiales	f__Veillonellaceae	g__Phascolarctobacterium	g__Phascolarctobacterium_unclassified
Otu00091	21.0522	-7.33693	1.37773	-5.32538	1.0074e-07	4.46725e-06	k__Bacteria	p__Proteobacteria	c__Alphaproteobacteria	o__RF32	o__RF32_unclassified	o__RF32_unclassified	o__RF32_unclassified
Otu00092	16.0446	7.23613	1.43496	5.04275	4.58883e-07	1.77326e-05	k__Bacteria	p__Bacteroidetes	c__Bacteroidia	o__Bacteroidales	f__S24-7	f__S24-7_unclassified	f__S24-7_unclassified
Otu00093	55.276	13.1152	1.76139	7.44593	9.62659e-14	7.03782e-12	k__Bacteria	p__Bacteroidetes	c__Bacteroidia	o__Bacteroidales	f__S24-7	f__S24-7_unclassified	f__S24-7_unclassified
Otu00094	62.3672	13.3823	1.77099	7.55642	4.14317e-14	3.29626e-12	k__Bacteria	p__Bacteroidetes	c__Bacteroidia	o__Bacteroidales	f__S24-7	f__S24-7_unclassified	f__S24-7_unclassified
Otu00097	5.34822	-4.9075	1.38547	-3.54212	0.000396928	0.00848319	k__Bacteria	p__Bacteroidetes	c__Bacteroidia	o__Bacteroidales	f__Bacteroidaceae	g__Bacteroides	s__eggerthii
Otu00102	50.766	6.50205	1.35862	4.78578	1.70321e-06	5.75899e-05	k__Bacteria	p__Bacteroidetes	c__Bacteroidia	o__Bacteroidales	f__S24-7	f__S24-7_unclassified	f__S24-7_unclassified
Otu00105	67.3202	-10.255	1.40746	-7.28617	3.18885e-13	2.26996e-11	k__Bacteria	p__Proteobacteria	c__Deltaproteobacteria	o__Desulfovibrionales	f__Desulfovibrionaceae	g__Desulfovibrio	g__Desulfovibrio_unclassified
Otu00106	88.8403	-5.59318	1.52366	-3.67089	0.000241707	0.00540345	k__Bacteria	p__Proteobacteria	c__Alphaproteobacteria	o__RF32	o__RF32_unclassified	o__RF32_unclassified	o__RF32_unclassified
Otu00107	101.439	-3.15997	0.855467	-3.69386	0.000220879	0.00497897	k__Bacteria	p__Firmicutes	c__Clostridia	o__Clostridiales	o__Clostridiales_unclassified	o__Clostridiales_unclassified	o__Clostridiales_unclassified
Otu00108	47.9976	-8.91701	1.18961	-7.49573	6.59325e-14	4.9541e-12	k__Bacteria	p__Firmicutes	c__Clostridia	o__Clostridiales	f__Veillonellaceae	g__Dialister	g__Dialister_unclassified
Otu00110	84.5256	-3.49509	0.692651	-5.04595	4.51262e-07	1.76908e-05	k__Bacteria	p__Proteobacteria	c__Gammaproteobacteria	o__Pasteurellales	f__Pasteurellaceae	g__Haemophilus	s__parainfluenzae
Otu00112	50.5757	1.13826	0.30734	3.70358	0.00021258	0.00483217	k__Bacteria	p__Firmicutes	c__Clostridia	o__Clostridiales	f__Lachnospiraceae	g__Blautia	s__obeum
Otu00114	41.6168	11.7489	1.74337	6.73919	1.59276e-11	9.36611e-10	k__Bacteria	p__Firmicutes	c__Clostridia	o__Clostridiales	f__Veillonellaceae	g__Succiniclasticum	g__Succiniclasticum_unclassified
Otu00115	48.2331	7.32055	1.24026	5.90243	3.58181e-09	1.7616e-07	k__Bacteria	p__Bacteroidetes	c__Bacteroidia	o__Bacteroidales	f__Bacteroidaceae	g__Bacteroides	g__Bacteroides_unclassified
Otu00116	78.9555	-10.4709	1.92279	-5.44566	5.16136e-08	2.36635e-06	k__Bacteria	p__Cyanobacteria	c__4C0d-2	o__YS2	o__YS2_unclassified	o__YS2_unclassified	o__YS2_unclassified
Otu00117	56.7676	-9.91809	1.45178	-6.83169	8.39219e-12	5.15929e-10	k__Bacteria	p__Proteobacteria	c__Alphaproteobacteria	o__RF32	o__RF32_unclassified	o__RF32_unclassified	o__RF32_unclassified
Otu00119	91.3143	-3.80957	0.882034	-4.31908	1.56684e-05	0.000465748	k__Bacteria	k__Bacteria_unclassified	k__Bacteria_unclassified	k__Bacteria_unclassified	k__Bacteria_unclassified	k__Bacteria_unclassified	k__Bacteria_unclassified
Otu00123	102.096	-11.7095	1.39898	-8.36999	5.7623e-17	5.19567e-15	k__Bacteria	p__Bacteroidetes	c__Bacteroidia	o__Bacteroidales	f__S24-7	f__S24-7_unclassified	f__S24-7_unclassified
Otu00124	39.2539	2.51975	0.628679	4.00801	6.12321e-05	0.00165633	k__Bacteria	p__Firmicutes	c__Clostridia	o__Clostridiales	f__Lachnospiraceae	g__Blautia	g__Blautia_unclassified
Otu00126	8.90414	-6.22174	1.74821	-3.55892	0.000372383	0.00805838	k__Bacteria	p__Cyanobacteria	c__4C0d-2	o__YS2	o__YS2_unclassified	o__YS2_unclassified	o__YS2_unclassified
Otu00136	15.7412	-7.5665	1.68066	-4.5021	6.72852e-06	0.000214125	k__Bacteria	p__Cyanobacteria	c__4C0d-2	o__YS2	o__YS2_unclassified	o__YS2_unclassified	o__YS2_unclassified
Otu00139	30.9502	-8.2249	1.19353	-6.89122	5.53168e-12	3.56266e-10	k__Bacteria	p__Bacteroidetes	p__Bacteroidetes_unclassified	p__Bacteroidetes_unclassified	p__Bacteroidetes_unclassified	p__Bacteroidetes_unclassified	p__Bacteroidetes_unclassified
Otu00142	22.0259	-25.3606	2.67976	-9.46378	2.97011e-21	3.65188e-19	k__Bacteria	p__Bacteroidetes	c__Bacteroidia	o__Bacteroidales	f__Bacteroidaceae	g__Bacteroides	g__Bacteroides_unclassified
Otu00146	38.4734	12.0666	1.74581	6.91177	4.78649e-12	3.15792e-10	k__Bacteria	p__Bacteroidetes	c__Bacteroidia	o__Bacteroidales	f__S24-7	f__S24-7_unclassified	f__S24-7_unclassified
Otu00165	35.5134	2.11884	0.54147	3.91312	9.11115e-05	0.00236978	k__Bacteria	p__Firmicutes	c__Clostridia	o__Clostridiales	f__Ruminococcaceae	g__Ruminococcus	g__Ruminococcus_unclassified
Otu00168	22.0378	24.6074	2.4633	9.98959	1.69286e-23	2.28959e-21	k__Bacteria	p__Bacteroidetes	c__Bacteroidia	o__Bacteroidales	f__Bacteroidaceae	g__Bacteroides	s__uniformis
Otu00169	55.4128	-8.45421	1.21078	-6.98247	2.90039e-12	1.96139e-10	k__Bacteria	p__Firmicutes	c__Clostridia	o__Clostridiales	f__Ruminococcaceae	f__Ruminococcaceae_unclassified	f__Ruminococcaceae_unclassified
Otu00170	62.8767	-26.9175	1.6514	-16.2999	9.88842e-60	2.67482e-56	k__Bacteria	p__Bacteroidetes	c__Bacteroidia	o__Bacteroidales	f__Bacteroidaceae	g__Bacteroides	g__Bacteroides_unclassified
Otu00173	25.2099	2.8604	0.606844	4.71356	2.4342e-06	8.12903e-05	k__Bacteria	p__Bacteroidetes	c__Bacteroidia	o__Bacteroidales	f__Bacteroidaceae	g__Bacteroides	g__Bacteroides_unclassified
Otu00174	53.9393	-11.1521	2.42363	-4.60143	4.19594e-06	0.000136747	k__Bacteria	p__Proteobacteria	c__Deltaproteobacteria	o__Desulfovibrionales	f__Desulfovibrionaceae	g__Desulfovibrio	s__D168
Otu00175	8.37151	-5.71198	1.50017	-3.80754	0.000140355	0.00341144	k__Bacteria	p__Proteobacteria	c__Gammaproteobacteria	o__Enterobacteriales	f__Enterobacteriaceae	f__Enterobacteriaceae_unclassified	f__Enterobacteriaceae_unclassified
Otu00176	38.3617	5.93786	1.3593	4.36832	1.25205e-05	0.000380538	k__Bacteria	p__Bacteroidetes	c__Bacteroidia	o__Bacteroidales	f__Rikenellaceae	f__Rikenellaceae_unclassified	f__Rikenellaceae_unclassified
Otu00178	15.3911	-25.0015	1.8372	-13.6085	3.56588e-42	1.92914e-39	k__Bacteria	p__Bacteroidetes	c__Bacteroidia	o__Bacteroidales	f__S24-7	f__S24-7_unclassified	f__S24-7_unclassified
Otu00181	24.1987	-25.6202	1.90817	-13.4266	4.22445e-41	1.90452e-38	k__Bacteria	p__Bacteroidetes	c__Bacteroidia	o__Bacteroidales	f__[Odoribacteraceae]	g__Butyricimonas	g__Butyricimonas_unclassified
Otu00183	26.4587	2.88004	0.765849	3.76058	0.000169519	0.00398738	k__Bacteria	p__Bacteroidetes	c__Bacteroidia	o__Bacteroidales	f__Rikenellaceae	f__Rikenellaceae_unclassified	f__Rikenellaceae_unclassified
Otu00185	14.1514	-24.8758	1.55914	-15.9548	2.63682e-57	3.5663e-54	k__Bacteria	p__Bacteroidetes	c__Bacteroidia	o__Bacteroidales	f__Bacteroidaceae	g__Bacteroides	g__Bacteroides_unclassified
Otu00191	54.728	-9.82752	1.1606	-8.46761	2.50489e-17	2.4199e-15	k__Bacteria	p__Firmicutes	c__Clostridia	o__Clostridiales	f__Lachnospiraceae	g__Clostridium	g__Clostridium_unclassified
Otu00195	22.5197	-2.13215	0.401197	-5.31448	1.06965e-07	4.66679e-06	k__Bacteria	p__Firmicutes	c__Clostridia	o__Clostridiales	f__[Mogibacteriaceae]	f__[Mogibacteriaceae]_unclassified	f__[Mogibacteriaceae]_unclassified
Otu00200	15.7636	24.9998	2.18976	11.4167	3.45171e-30	1.16711e-27	k__Bacteria	p__Bacteroidetes	c__Bacteroidia	o__Bacteroidales	f__S24-7	f__S24-7_unclassified	f__S24-7_unclassified
Otu00204	50.4129	-11.4005	1.68127	-6.7809	1.19431e-11	7.17915e-10	k__Bacteria	p__Firmicutes	c__Erysipelotrichi	o__Erysipelotrichales	f__Erysipelotrichaceae	g__Catenibacterium	g__Catenibacterium_unclassified
Otu00205	9.9275	6.27637	1.16933	5.36751	7.98322e-08	3.5991e-06	k__Bacteria	p__Bacteroidetes	c__Bacteroidia	o__Bacteroidales	f__Rikenellaceae	g__Alistipes	s__massiliensis
Otu00208	40.7574	-11.2593	1.30872	-8.60322	7.7507e-18	7.76505e-16	k__Bacteria	p__Firmicutes	c__Erysipelotrichi	o__Erysipelotrichales	f__Erysipelotrichaceae	g__[Eubacterium]	s__biforme
Otu00216	17.5885	9.32425	2.29787	4.05778	4.95407e-05	0.00138152	k__Bacteria	p__Tenericutes	c__RF3	o__ML615J-28	o__ML615J-28_unclassified	o__ML615J-28_unclassified	o__ML615J-28_unclassified
Otu00219	12.912	-6.24004	0.982583	-6.35065	2.14407e-10	1.18361e-08	k__Bacteria	p__Firmicutes	c__Clostridia	o__Clostridiales	f__Lachnospiraceae	g__Blautia	s__producta
Otu00223	13.7911	7.36162	1.39778	5.26663	1.38948e-07	5.96594e-06	k__Bacteria	p__Bacteroidetes	c__Bacteroidia	o__Bacteroidales	f__S24-7	f__S24-7_unclassified	f__S24-7_unclassified
Otu00224	13.5502	24.7773	2.40071	10.3208	5.67371e-25	1.23075e-22	k__Bacteria	p__Bacteroidetes	c__Bacteroidia	o__Bacteroidales	f__S24-7	f__S24-7_unclassified	f__S24-7_unclassified
Otu00226	26.0897	4.50817	0.74046	6.08833	1.14094e-09	5.82309e-08	k__Bacteria	p__Bacteroidetes	c__Bacteroidia	o__Bacteroidales	f__Bacteroidaceae	g__Bacteroides	s__uniformis
Otu00228	16.8717	11.3463	1.50854	7.52139	5.41958e-14	4.18856e-12	k__Bacteria	p__Firmicutes	c__Clostridia	o__Clostridiales	f__Ruminococcaceae	g__Ruminococcus	g__Ruminococcus_unclassified
Otu00229	15.6007	-24.997	1.73265	-14.427	3.4996e-47	2.36661e-44	k__Bacteria	p__Tenericutes	c__Mollicutes	o__RF39	o__RF39_unclassified	o__RF39_unclassified	o__RF39_unclassified
Otu00230	41.3964	-8.40242	1.7963	-4.67762	2.90219e-06	9.5737e-05	k__Bacteria	p__Firmicutes	c__Clostridia	o__Clostridiales	f__Veillonellaceae	g__Dialister	g__Dialister_unclassified
Otu00233	13.3106	24.7468	2.18749	11.3129	1.13334e-29	3.40631e-27	k__Bacteria	p__Bacteroidetes	c__Bacteroidia	o__Bacteroidales	f__S24-7	f__S24-7_unclassified	f__S24-7_unclassified
Otu00235	22.0539	-7.92407	1.63582	-4.84409	1.2719e-06	4.52697e-05	k__Bacteria	k__Bacteria_unclassified	k__Bacteria_unclassified	k__Bacteria_unclassified	k__Bacteria_unclassified	k__Bacteria_unclassified	k__Bacteria_unclassified
Otu00236	8.76201	24.1696	2.39133	10.1072	5.13501e-24	8.17071e-22	k__Bacteria	p__Bacteroidetes	c__Bacteroidia	o__Bacteroidales	f__S24-7	f__S24-7_unclassified	f__S24-7_unclassified
Otu00237	5.35377	23.4884	2.60454	9.01826	1.91108e-19	2.15395e-17	k__Bacteria	p__Bacteroidetes	p__Bacteroidetes_unclassified	p__Bacteroidetes_unclassified	p__Bacteroidetes_unclassified	p__Bacteroidetes_unclassified	p__Bacteroidetes_unclassified
Otu00240	19.2373	-2.52857	0.672831	-3.7581	0.000171205	0.00399233	k__Bacteria	p__Firmicutes	c__Clostridia	o__Clostridiales	f__Lachnospiraceae	g__Clostridium	g__Clostridium_unclassified
Otu00242	10.4946	3.41722	0.745926	4.58117	4.62373e-06	0.000148895	k__Bacteria	p__Bacteroidetes	c__Bacteroidia	o__Bacteroidales	f__Bacteroidaceae	g__Bacteroides	g__Bacteroides_unclassified
Otu00251	5.6099	-6.04135	1.4595	-4.13934	3.48311e-05	0.00100232	k__Bacteria	p__Bacteroidetes	c__Bacteroidia	o__Bacteroidales	f__[Barnesiellaceae]	f__[Barnesiellaceae]_unclassified	f__[Barnesiellaceae]_unclassified
Otu00252	11.3102	11.8343	2.1671	5.4609	4.73734e-08	2.2094e-06	k__Bacteria	p__Bacteroidetes	c__Bacteroidia	o__Bacteroidales	f__S24-7	f__S24-7_unclassified	f__S24-7_unclassified
Otu00255	11.3156	-7.04972	1.06262	-6.63428	3.26088e-11	1.87674e-09	k__Bacteria	p__Firmicutes	c__Clostridia	o__Clostridiales	o__Clostridiales_unclassified	o__Clostridiales_unclassified	o__Clostridiales_unclassified
Otu00268	8.75718	24.178	2.34355	10.3168	5.91488e-25	1.23075e-22	k__Bacteria	p__Bacteroidetes	c__Bacteroidia	o__Bacteroidales	f__S24-7	f__S24-7_unclassified	f__S24-7_unclassified
Otu00273	9.94698	-6.86276	1.66176	-4.12982	3.63048e-05	0.00103373	k__Bacteria	p__Firmicutes	c__Clostridia	o__Clostridiales	f__Ruminococcaceae	g__Ruminococcus	g__Ruminococcus_unclassified
Otu00276	22.4348	-7.6647	1.1203	-6.84165	7.82848e-12	4.92466e-10	k__Bacteria	p__Firmicutes	c__Clostridia	o__Clostridiales	f__Ruminococcaceae	f__Ruminococcaceae_unclassified	f__Ruminococcaceae_unclassified
Otu00277	9.66942	-3.16465	0.836724	-3.78219	0.000155452	0.00368857	k__Bacteria	p__Firmicutes	c__Erysipelotrichi	o__Erysipelotrichales	f__Erysipelotrichaceae	f__Erysipelotrichaceae_unclassified	f__Erysipelotrichaceae_unclassified
Otu00290	7.35611	-3.06699	0.772284	-3.97132	7.14761e-05	0.00187711	k__Bacteria	p__Firmicutes	c__Clostridia	o__Clostridiales	f__Ruminococcaceae	g__Oscillospira	g__Oscillospira_unclassified
Otu00291	7.18626	4.40192	1.08302	4.0645	4.8136e-05	0.00135633	k__Bacteria	p__Bacteroidetes	c__Bacteroidia	o__Bacteroidales	f__[Paraprevotellaceae]	g__Paraprevotella	g__Paraprevotella_unclassified
Otu00292	6.68462	2.54605	0.665892	3.82352	0.000131562	0.00323523	k__Bacteria	p__Bacteroidetes	c__Bacteroidia	o__Bacteroidales	f__Bacteroidaceae	g__Bacteroides	s__uniformis
Otu00293	21.2885	-25.4403	1.6766	-15.1737	5.2821e-52	4.76269e-49	k__Bacteria	p__Proteobacteria	c__Betaproteobacteria	o__Burkholderiales	o__Burkholderiales_unclassified	o__Burkholderiales_unclassified	o__Burkholderiales_unclassified
Otu00294	6.095	23.6694	2.29964	10.2927	7.60537e-25	1.3715e-22	k__Bacteria	p__Bacteroidetes	c__Bacteroidia	o__Bacteroidales	f__S24-7	f__S24-7_unclassified	f__S24-7_unclassified
Otu00295	11.6357	8.93881	1.83974	4.85873	1.18143e-06	4.31859e-05	k__Bacteria	p__Firmicutes	c__Clostridia	o__Clostridiales	f__Ruminococcaceae	f__Ruminococcaceae_unclassified	f__Ruminococcaceae_unclassified
Otu00296	15.7719	-7.34129	1.11645	-6.57556	4.84715e-11	2.73157e-09	k__Bacteria	p__Bacteroidetes	c__Bacteroidia	o__Bacteroidales	f__Prevotellaceae	g__Prevotella	s__copri
Otu00298	5.921	23.6232	2.29406	10.2975	7.23012e-25	1.3715e-22	k__Bacteria	p__Bacteroidetes	c__Bacteroidia	o__Bacteroidales	f__S24-7	f__S24-7_unclassified	f__S24-7_unclassified
Otu00302	11.9892	-7.12766	1.26409	-5.63857	1.71471e-08	8.28264e-07	k__Bacteria	p__Bacteroidetes	c__Bacteroidia	o__Bacteroidales	f__Prevotellaceae	g__Prevotella	s__copri
Otu00303	11.1904	6.60306	1.07606	6.13631	8.44625e-10	4.47982e-08	k__Bacteria	p__Proteobacteria	c__Deltaproteobacteria	o__Desulfovibrionales	o__Desulfovibrionales_unclassified	o__Desulfovibrionales_unclassified	o__Desulfovibrionales_unclassified
Otu00307	5.60312	23.5385	2.29168	10.2713	9.49501e-25	1.60525e-22	k__Bacteria	p__Bacteroidetes	c__Bacteroidia	o__Bacteroidales	f__S24-7	f__S24-7_unclassified	f__S24-7_unclassified
Otu00315	10.9222	-6.31926	1.22476	-5.1596	2.47473e-07	1.02987e-05	k__Bacteria	p__Proteobacteria	c__Gammaproteobacteria	o__Pasteurellales	f__Pasteurellaceae	f__Pasteurellaceae_unclassified	f__Pasteurellaceae_unclassified
Otu00317	16.2211	-7.19183	1.60382	-4.4842	7.3188e-06	0.000230202	k__Bacteria	p__Tenericutes	c__Mollicutes	o__RF39	o__RF39_unclassified	o__RF39_unclassified	o__RF39_unclassified
Otu00320	14.6866	-9.66895	1.5623	-6.18891	6.05818e-10	3.27748e-08	k__Bacteria	p__Firmicutes	c__Clostridia	o__Clostridiales	o__Clostridiales_unclassified	o__Clostridiales_unclassified	o__Clostridiales_unclassified
Otu00325	5.63479	2.09721	0.552221	3.79778	0.000145998	0.00349491	k__Bacteria	p__Bacteroidetes	c__Bacteroidia	o__Bacteroidales	f__Rikenellaceae	g__Alistipes	s__indistinctus
Otu00327	4.60679	-5.75751	1.48324	-3.88171	0.000103726	0.00262224	k__Bacteria	p__Firmicutes	c__Clostridia	o__Clostridiales	f__Ruminococcaceae	g__Ruminococcus	g__Ruminococcus_unclassified
Otu00333	6.43341	-6.23487	1.23995	-5.02831	4.94811e-07	1.88516e-05	k__Bacteria	p__Tenericutes	c__Mollicutes	o__RF39	o__RF39_unclassified	o__RF39_unclassified	o__RF39_unclassified
Otu00349	14.8297	-7.3448	1.81549	-4.04562	5.21842e-05	0.00142584	k__Bacteria	p__Firmicutes	p__Firmicutes_unclassified	p__Firmicutes_unclassified	p__Firmicutes_unclassified	p__Firmicutes_unclassified	p__Firmicutes_unclassified
Otu00354	4.5653	3.04448	0.618152	4.92514	8.4301e-07	3.12376e-05	k__Bacteria	p__Firmicutes	c__Clostridia	o__Clostridiales	f__Ruminococcaceae	f__Ruminococcaceae_unclassified	f__Ruminococcaceae_unclassified
Otu00381	4.84953	-3.37464	0.961029	-3.51148	0.000445617	0.00941714	k__Bacteria	k__Bacteria_unclassified	k__Bacteria_unclassified	k__Bacteria_unclassified	k__Bacteria_unclassified	k__Bacteria_unclassified	k__Bacteria_unclassified
Otu00397	2.97334	3.5212	0.920547	3.82511	0.000130713	0.00323523	k__Bacteria	p__Firmicutes	c__Bacilli	o__Bacillales	f__Bacillaceae	f__Bacillaceae_unclassified	f__Bacillaceae_unclassified
Otu00399	5.51724	5.82359	0.968661	6.012	1.83243e-09	9.17912e-08	k__Bacteria	p__Firmicutes	c__Erysipelotrichi	o__Erysipelotrichales	f__Erysipelotrichaceae	g__cc_115	g__cc_115_unclassified
Otu00409	2.77329	5.0531	1.29749	3.89451	9.83983e-05	0.00251101	k__Bacteria	p__Bacteroidetes	c__Bacteroidia	o__Bacteroidales	f__S24-7	f__S24-7_unclassified	f__S24-7_unclassified
Otu00411	2.29771	-4.73759	1.11042	-4.2665	1.98565e-05	0.000577547	k__Bacteria	k__Bacteria_unclassified	k__Bacteria_unclassified	k__Bacteria_unclassified	k__Bacteria_unclassified	k__Bacteria_unclassified	k__Bacteria_unclassified
Otu00420	2.12751	2.14253	0.573499	3.7359	0.000187046	0.00432443	k__Bacteria	p__Bacteroidetes	c__Bacteroidia	o__Bacteroidales	f__Bacteroidaceae	g__Bacteroides	g__Bacteroides_unclassified
Otu00431	10.0041	-6.48712	1.28091	-5.06445	4.09586e-07	1.65363e-05	k__Bacteria	p__Bacteroidetes	c__Bacteroidia	o__Bacteroidales	f__Prevotellaceae	g__Prevotella	s__copri
Otu00432	4.24158	3.13727	0.784667	3.99821	6.38228e-05	0.00170931	k__Bacteria	p__Firmicutes	c__Clostridia	o__Clostridiales	f__Ruminococcaceae	g__Ruminococcus	g__Ruminococcus_unclassified
Otu00438	4.32016	-5.65698	1.61427	-3.50435	0.000457717	0.00952404	k__Bacteria	p__Tenericutes	c__Mollicutes	o__RF39	o__RF39_unclassified	o__RF39_unclassified	o__RF39_unclassified
Otu00452	2.68842	-4.5691	1.17293	-3.89546	9.80134e-05	0.00251101	k__Bacteria	p__Bacteroidetes	c__Bacteroidia	o__Bacteroidales	f__S24-7	f__S24-7_unclassified	f__S24-7_unclassified
Otu00457	6.22863	-6.18503	1.52613	-4.05276	5.06178e-05	0.00139715	k__Bacteria	p__Firmicutes	c__Clostridia	o__Clostridiales	o__Clostridiales_unclassified	o__Clostridiales_unclassified	o__Clostridiales_unclassified
Otu00468	3.61981	2.76568	0.620398	4.45792	8.27595e-06	0.000257316	k__Bacteria	p__Bacteroidetes	c__Bacteroidia	o__Bacteroidales	f__Rikenellaceae	g__Alistipes	s__finegoldii
Otu00476	3.37805	-3.55571	0.934244	-3.80597	0.00014125	0.00341144	k__Bacteria	p__Firmicutes	c__Clostridia	o__Clostridiales	f__Lachnospiraceae	g__Roseburia	s__faecis
Otu00488	4.74881	-2.3619	0.673322	-3.50783	0.000451783	0.00947344	k__Bacteria	p__Firmicutes	c__Clostridia	o__Clostridiales	f__Lachnospiraceae	f__Lachnospiraceae_unclassified	f__Lachnospiraceae_unclassified
Otu00497	5.88352	-5.90552	1.16846	-5.05409	4.32445e-07	1.72024e-05	k__Bacteria	p__Bacteroidetes	c__Bacteroidia	o__Bacteroidales	f__Prevotellaceae	g__Prevotella	s__copri
Otu00498	3.27214	4.28019	0.768447	5.56992	2.5485e-08	1.20942e-06	k__Bacteria	p__Firmicutes	c__Clostridia	o__Clostridiales	o__Clostridiales_unclassified	o__Clostridiales_unclassified	o__Clostridiales_unclassified
Otu00500	2.05507	2.67711	0.53419	5.01153	5.39985e-07	2.0287e-05	k__Bacteria	p__Firmicutes	c__Clostridia	o__Clostridiales	f__Ruminococcaceae	f__Ruminococcaceae_unclassified	f__Ruminococcaceae_unclassified
Otu00504	4.63126	-5.75579	1.60946	-3.57622	0.000348597	0.00760448	k__Bacteria	p__Firmicutes	c__Clostridia	o__Clostridiales	o__Clostridiales_unclassified	o__Clostridiales_unclassified	o__Clostridiales_unclassified
Otu00513	3.26762	3.54186	0.688571	5.14378	2.69269e-07	1.1036e-05	k__Bacteria	p__Firmicutes	c__Clostridia	o__Clostridiales	f__Christensenellaceae	f__Christensenellaceae_unclassified	f__Christensenellaceae_unclassified
Otu00530	3.04466	3.04914	0.833773	3.65704	0.000255147	0.00565716	k__Bacteria	p__Firmicutes	c__Clostridia	o__Clostridiales	f__Ruminococcaceae	g__Oscillospira	g__Oscillospira_unclassified
Otu00568	2.53462	3.16199	0.656585	4.81581	1.46603e-06	5.01975e-05	k__Bacteria	p__Actinobacteria	c__Coriobacteriia	o__Coriobacteriales	f__Coriobacteriaceae	g__Adlercreutzia	g__Adlercreutzia_unclassified
Otu00618	2.06608	2.65105	0.666941	3.97495	7.03949e-05	0.00186685	k__Bacteria	p__Bacteroidetes	c__Bacteroidia	o__Bacteroidales	f__Rikenellaceae	g__Alistipes	s__putredinis
Otu00627	1.87533	2.87504	0.671999	4.27834	1.8829e-05	0.000553615	k__Bacteria	p__Firmicutes	c__Clostridia	o__Clostridiales	f__Ruminococcaceae	f__Ruminococcaceae_unclassified	f__Ruminococcaceae_unclassified
